# The neuronal chromatin landscape in adult schizophrenia brains is linked to early fetal development

**DOI:** 10.1101/2023.10.02.23296067

**Authors:** Kiran Girdhar, Jaroslav Bendl, Andrew Baumgartner, Karen Therrien, Sanan Venkatesh, Deepika Mathur, Pengfei Dong, Samir Rahman, Steven P. Kleopoulos, Ruth Misir, Sarah M. Reach, Pavan K. Auluck, Stefano Marenco, David A. Lewis, Vahram Haroutunian, Cory Funk, Georgios Voloudakis, Gabriel E. Hoffman, John F. Fullard, Panos Roussos

## Abstract

Non-coding variants increase risk of neuropsychiatric disease. However, our understanding of the cell-type specific role of the non-coding genome in disease is incomplete. We performed population scale (N=1,393) chromatin accessibility profiling of neurons and non-neurons from two neocortical brain regions: the anterior cingulate cortex and dorsolateral prefrontal cortex. Across both regions, we observed notable differences in neuronal chromatin accessibility between schizophrenia cases and controls. A per-sample disease pseudotime was positively associated with genetic liability for schizophrenia. Organizing chromatin into *cis*- and *trans*-regulatory domains, identified a prominent neuronal *trans*-regulatory domain (TRD1) active in immature glutamatergic neurons during fetal development. Polygenic risk score analysis using genetic variants within chromatin accessibility of TRD1 successfully predicted susceptibility to schizophrenia in the Million Veteran Program cohort. Overall, we present the most extensive resource to date of chromatin accessibility in the human cortex, yielding insights into the cell-type specific etiology of schizophrenia.
