## Supplementary material for "The neuronal chromatin landscape in adult schizophrenia brains is linked to early fetal development": Table S2

### Sheet: summary
Column	Description
Set	OCRs
gwasTrait	GWAS brain related traits name
Prop._SNPs	Proportion of SNPs
Prop._h2	Proportion of heritability
Prop._h2_std_error	Standard error in proportion of heritability
Enrichment	Enrichment is (Prop. heritability) / (Prop. SNPs)
Enrichment_std_error	Standard error in enrichment
Enrichment_p	P-value of enrichment
Coefficient	Regression coefficients
Coefficient_std_error	Standard error in coefficent
p_regression	Gives a P-value from a one-sided test that the coefficient is greater than zero.
adj.P.value	Multiple testing correcction across number of traits and number of datasets tested using enjamin-Hochberg method

### Sheet: SA
TableS2A: LD-sc results for overlap between genetic variants associated with brain and non-brain related traits and sets of OCRs from Figure 2.
Set	GWAS.Trait	Prop..h2	Prop.h2.std.error	Enrichment	Enrichment.std.error	Enrichment.p	Coefficient	Coefficient.std.error	Coefficient.p	adj.P.value
Neuron_OCRs	ADHD	0.315	0.069	1.19	0.26	0.464	-2.64e-09	1.18e-08	0.589	1
Neuron_OCRs	Alzheimer's Disease	0.397	0.125	1.5	0.471	0.301	5.56e-10	1.1e-09	0.306	1
Neuron_OCRs	Autism	0.335	0.0797	1.26	0.3	0.377	-2.14e-09	1.17e-08	0.573	1
Neuron_OCRs	Bipolar Disorder	0.348	0.0376	1.31	0.142	0.0275	-4.64e-10	1.94e-09	0.595	1
Neuron_OCRs	Bipolar Disorder type I	0.383	0.0423	1.44	0.159	0.00504	8.21e-10	1.43e-09	0.283	1
Neuron_OCRs	Bipolar Disorder type II	0.133	0.13	0.502	0.492	0.301	-2.5e-09	1.11e-09	0.988	1
Neuron_OCRs	Coronary Artery Disease	0.391	0.0638	1.47	0.241	0.0476	1.17e-09	3.98e-09	0.384	1
Neuron_OCRs	Crohn's Disease	0.403	0.0646	1.52	0.243	0.042	3.27e-08	2.74e-08	0.116	0.639758
Neuron_OCRs	Educational attainment	0.353	0.0285	1.33	0.107	0.00221	-5.25e-10	2.55e-09	0.582	1
Neuron_OCRs	Height	0.366	0.036	1.38	0.136	0.00509	4.5e-09	1.02e-08	0.329	1
Neuron_OCRs	Inflammatory Bowel Disease	0.318	0.07	1.2	0.264	0.46	-3.13e-09	1.87e-08	0.566	1
Neuron_OCRs	Rheumatoid Arthritis	0.351	0.0813	1.32	0.307	0.284	1.47e-10	9.12e-09	0.494	1
Neuron_OCRs	Ulcerative Colitis	0.246	0.0878	0.926	0.331	0.824	-1.95e-08	1.88e-08	0.851	1
Non_neuron_OCRs	ADHD	0.216	0.0629	1.16	0.337	0.641	-5.66e-09	1.34e-08	0.664	1
Non_neuron_OCRs	Alzheimer's Disease	0.642	0.186	3.44	0.998	0.00204	3.4e-09	1.32e-09	0.00496	0.0429867
Non_neuron_OCRs	Autism	0.158	0.0781	0.848	0.418	0.717	-1.91e-08	1.53e-08	0.893	1
Non_neuron_OCRs	Bipolar Disorder	0.229	0.0395	1.22	0.212	0.286	-3.24e-09	2.72e-09	0.883	1
Non_neuron_OCRs	Bipolar Disorder type I	0.246	0.0418	1.32	0.224	0.152	-1.62e-09	1.89e-09	0.805	1
Non_neuron_OCRs	Bipolar Disorder type II	0.195	0.143	1.04	0.766	0.953	-1.38e-09	1.6e-09	0.806	1
Non_neuron_OCRs	Coronary Artery Disease	0.229	0.0644	1.22	0.345	0.511	-7.32e-09	5.45e-09	0.91	1
Non_neuron_OCRs	Crohn's Disease	0.275	0.0666	1.47	0.357	0.197	-7.4e-09	3.61e-08	0.581	1
Non_neuron_OCRs	Educational attainment	0.27	0.0278	1.45	0.149	0.00261	-1.16e-10	3.12e-09	0.515	1
Non_neuron_OCRs	Height	0.245	0.0349	1.31	0.187	0.0954	-1.25e-08	1.32e-08	0.827	1
Non_neuron_OCRs	Inflammatory Bowel Disease	0.198	0.0713	1.06	0.382	0.88	-3.39e-08	2.4e-08	0.921	1
Non_neuron_OCRs	Rheumatoid Arthritis	0.198	0.0835	1.06	0.447	0.893	-1.67e-08	1.22e-08	0.915	1
Non_neuron_OCRs	Ulcerative Colitis	0.127	0.092	0.681	0.493	0.519	-4.76e-08	2.52e-08	0.971	1
Neuron_ACC_Downregulated_OCRs	ADHD	0.0317	0.0227	3.03	2.17	0.345	6.49e-08	7.25e-08	0.185	0.935278
Neuron_ACC_Downregulated_OCRs	Alzheimer's Disease	-0.0108	0.0326	-1.03	3.11	0.513	-4.37e-09	5.39e-09	0.791	1
Neuron_ACC_Downregulated_OCRs	Autism	-0.00974	0.0233	-0.931	2.23	0.388	-6.92e-08	6.65e-08	0.851	1
Neuron_ACC_Downregulated_OCRs	Bipolar Disorder	-0.00473	0.0107	-0.452	1.03	0.161	-1.97e-08	1.09e-08	0.965	1
Neuron_ACC_Downregulated_OCRs	Bipolar Disorder type I	0.00837	0.0133	0.8	1.27	0.875	-4.4e-09	8.88e-09	0.69	1
Neuron_ACC_Downregulated_OCRs	Bipolar Disorder type II	-0.138	0.0404	-13.2	3.86	8.3e-05	-2.76e-08	6.54e-09	1	1
Neuron_ACC_Downregulated_OCRs	Coronary Artery Disease	0.0369	0.0217	3.53	2.08	0.215	2.84e-08	2.85e-08	0.159	0.8268
Neuron_ACC_Downregulated_OCRs	Crohn's Disease	0.0174	0.0216	1.67	2.06	0.744	4.24e-09	1.93e-07	0.491	1
Neuron_ACC_Downregulated_OCRs	Educational attainment	0.00636	0.00915	0.608	0.874	0.654	-1.37e-08	1.54e-08	0.813	1
Neuron_ACC_Downregulated_OCRs	Height	0.0438	0.0125	4.18	1.19	0.00814	1.57e-07	6.89e-08	0.0114	0.0943091
Neuron_ACC_Downregulated_OCRs	Inflammatory Bowel Disease	0.00961	0.0229	0.919	2.19	0.97	-4.01e-08	1.3e-07	0.621	1
Neuron_ACC_Downregulated_OCRs	Rheumatoid Arthritis	0.0274	0.0292	2.62	2.8	0.558	1.89e-08	6.79e-08	0.391	1
Neuron_ACC_Downregulated_OCRs	Ulcerative Colitis	-0.0122	0.0285	-1.17	2.72	0.423	-1.26e-07	1.25e-07	0.842	1
Neuron_PFC_Downregulated_OCRs	ADHD	-0.00935	0.0218	-0.643	1.5	0.281	-6.01e-08	5.23e-08	0.875	1
Neuron_PFC_Downregulated_OCRs	Alzheimer's Disease	0.022	0.0492	1.51	3.38	0.878	1.14e-09	5.82e-09	0.422	1
Neuron_PFC_Downregulated_OCRs	Autism	-0.0334	0.025	-2.3	1.72	0.0596	-1.07e-07	5.21e-08	0.98	1
Neuron_PFC_Downregulated_OCRs	Bipolar Disorder	-0.0165	0.0124	-1.14	0.85	0.0134	-2.52e-08	9.14e-09	0.997	1
Neuron_PFC_Downregulated_OCRs	Bipolar Disorder type I	-0.00594	0.0134	-0.408	0.919	0.129	-1.16e-08	6.5e-09	0.963	1
Neuron_PFC_Downregulated_OCRs	Bipolar Disorder type II	-0.113	0.0483	-7.77	3.32	0.00442	-1.67e-08	5.57e-09	0.999	1
Neuron_PFC_Downregulated_OCRs	Coronary Artery Disease	0.0319	0.0191	2.19	1.31	0.356	1.27e-08	1.81e-08	0.241	1
Neuron_PFC_Downregulated_OCRs	Crohn's Disease	0.0224	0.0252	1.54	1.73	0.751	4.14e-08	1.63e-07	0.4	1
Neuron_PFC_Downregulated_OCRs	Educational attainment	-0.0157	0.00908	-1.08	0.624	0.00108	-4.07e-08	1.11e-08	1	1
Neuron_PFC_Downregulated_OCRs	Height	0.059	0.016	4.06	1.1	0.00562	1.67e-07	6.31e-08	0.00401	0.036491
Neuron_PFC_Downregulated_OCRs	Inflammatory Bowel Disease	0.00117	0.0273	0.0802	1.88	0.617	-5.97e-08	1.12e-07	0.703	1
Neuron_PFC_Downregulated_OCRs	Rheumatoid Arthritis	0.0188	0.031	1.29	2.13	0.89	2.74e-09	5.25e-08	0.479	1
Neuron_PFC_Downregulated_OCRs	Ulcerative Colitis	-0.0312	0.0303	-2.15	2.08	0.127	-1.49e-07	9.62e-08	0.939	1
Non_neuron_ACC_Downregulated_OCRs	ADHD	-0.002	0.0159	-0.34	2.72	0.622	-5.65e-08	9.05e-08	0.734	1
Non_neuron_ACC_Downregulated_OCRs	Alzheimer's Disease	0.0338	0.0466	5.77	7.95	0.551	8.43e-10	1.37e-08	0.475	1
Non_neuron_ACC_Downregulated_OCRs	Autism	-0.0082	0.019	-1.4	3.24	0.461	-1.05e-07	9.52e-08	0.866	1
Non_neuron_ACC_Downregulated_OCRs	Bipolar Disorder	0.00156	0.00936	0.266	1.6	0.647	-2.56e-08	1.72e-08	0.932	1
Non_neuron_ACC_Downregulated_OCRs	Bipolar Disorder type I	0.000672	0.0102	0.115	1.74	0.614	-1.82e-08	1.23e-08	0.931	1
Non_neuron_ACC_Downregulated_OCRs	Bipolar Disorder type II	-0.0352	0.0394	-6.01	6.72	0.298	-1.7e-08	1.2e-08	0.922	1
Non_neuron_ACC_Downregulated_OCRs	Coronary Artery Disease	0.0198	0.0196	3.37	3.34	0.476	1.1e-08	4.81e-08	0.409	1
Non_neuron_ACC_Downregulated_OCRs	Crohn's Disease	-0.00359	0.0154	-0.612	2.63	0.539	-4.4e-07	2.54e-07	0.958	1
Non_neuron_ACC_Downregulated_OCRs	Educational attainment	0.0104	0.00634	1.78	1.08	0.472	-7.95e-09	1.84e-08	0.667	1
Non_neuron_ACC_Downregulated_OCRs	Height	0.00905	0.00841	1.54	1.43	0.704	-1.04e-07	8.3e-08	0.896	1
Non_neuron_ACC_Downregulated_OCRs	Inflammatory Bowel Disease	0.00557	0.0158	0.95	2.69	0.985	-1.72e-07	1.7e-07	0.844	1
Non_neuron_ACC_Downregulated_OCRs	Rheumatoid Arthritis	0.00679	0.0217	1.16	3.7	0.966	-9.95e-08	9.35e-08	0.856	1
Non_neuron_ACC_Downregulated_OCRs	Ulcerative Colitis	-0.00214	0.0221	-0.364	3.76	0.717	-1.94e-07	1.8e-07	0.86	1
Non_neuron_PFC_Downregulated_OCRs	ADHD	-0.0133	0.0169	-2.94	3.71	0.288	-1.37e-07	1.27e-07	0.859	1
Non_neuron_PFC_Downregulated_OCRs	Alzheimer's Disease	0.0302	0.0391	6.66	8.61	0.525	1.32e-09	1.56e-08	0.466	1
Non_neuron_PFC_Downregulated_OCRs	Autism	-0.016	0.0186	-3.52	4.1	0.278	-1.66e-07	1.24e-07	0.91	1
Non_neuron_PFC_Downregulated_OCRs	Bipolar Disorder	-0.00548	0.00822	-1.21	1.81	0.227	-4.09e-08	1.92e-08	0.983	1
Non_neuron_PFC_Downregulated_OCRs	Bipolar Disorder type I	-0.0011	0.00899	-0.242	1.98	0.532	-2.04e-08	1.38e-08	0.931	1
Non_neuron_PFC_Downregulated_OCRs	Bipolar Disorder type II	-0.0191	0.0392	-4.21	8.63	0.544	-1.34e-08	1.54e-08	0.807	1
Non_neuron_PFC_Downregulated_OCRs	Coronary Artery Disease	0.00309	0.0146	0.68	3.21	0.92	-2.41e-08	4.62e-08	0.699	1
Non_neuron_PFC_Downregulated_OCRs	Crohn's Disease	0.00559	0.0164	1.23	3.61	0.949	-2.82e-07	3.47e-07	0.792	1
Non_neuron_PFC_Downregulated_OCRs	Educational attainment	0.0107	0.00571	2.36	1.26	0.281	4.24e-09	2.13e-08	0.421	1
Non_neuron_PFC_Downregulated_OCRs	Height	0.00538	0.00773	1.18	1.7	0.914	-1.23e-07	9.87e-08	0.894	1
Non_neuron_PFC_Downregulated_OCRs	Inflammatory Bowel Disease	0.0047	0.016	1.03	3.51	0.992	-1.75e-07	2.2e-07	0.787	1
Non_neuron_PFC_Downregulated_OCRs	Rheumatoid Arthritis	0.0028	0.0199	0.616	4.37	0.93	-1.24e-07	1.04e-07	0.885	1
Non_neuron_PFC_Downregulated_OCRs	Ulcerative Colitis	-0.0176	0.0223	-3.88	4.92	0.317	-3.58e-07	2.31e-07	0.939	1
Neuron_ACC_Upregulated_OCRs	ADHD	0.0912	0.0249	7.02	1.92	0.00249	2e-07	7.07e-08	0.00232	0.0244689
Neuron_ACC_Upregulated_OCRs	Alzheimer's Disease	0.0454	0.0674	3.5	5.19	0.673	-4.39e-09	1.24e-08	0.638	1
Neuron_ACC_Upregulated_OCRs	Autism	0.104	0.0289	8.01	2.23	0.0021	1.94e-07	6.89e-08	0.00242	0.0244689
Neuron_ACC_Upregulated_OCRs	Bipolar Disorder	0.177	0.0197	13.6	1.52	1.52e-14	1.25e-07	1.67e-08	2.91e-14	1.7654e-12
Neuron_ACC_Upregulated_OCRs	Bipolar Disorder type I	0.179	0.0232	13.8	1.79	3.42e-11	8.38e-08	1.35e-08	2.54e-10	7.70467e-09
Neuron_ACC_Upregulated_OCRs	Bipolar Disorder type II	0.266	0.0598	20.5	4.61	1.55e-05	3.46e-08	7.98e-09	7.25e-06	0.000119955
Neuron_ACC_Upregulated_OCRs	Coronary Artery Disease	0.00309	0.0279	0.238	2.15	0.722	-4.59e-08	2.89e-08	0.944	1
Neuron_ACC_Upregulated_OCRs	Crohn's Disease	0.0309	0.0375	2.38	2.89	0.635	-1.4e-07	2.63e-07	0.703	1
Neuron_ACC_Upregulated_OCRs	Educational attainment	0.0909	0.00926	7	0.713	1.54e-14	8.9e-08	1.26e-08	8.96e-13	4.0768e-11
Neuron_ACC_Upregulated_OCRs	Height	0.0211	0.0115	1.62	0.886	0.482	-1.06e-07	5.46e-08	0.973	1
Neuron_ACC_Upregulated_OCRs	Inflammatory Bowel Disease	0.0149	0.0341	1.15	2.63	0.955	-1.7e-07	1.57e-07	0.861	1
Neuron_ACC_Upregulated_OCRs	Rheumatoid Arthritis	0.0583	0.0341	4.49	2.63	0.184	6.22e-09	6.41e-08	0.461	1
Neuron_ACC_Upregulated_OCRs	Ulcerative Colitis	-0.00923	0.0475	-0.711	3.66	0.635	-2.3e-07	1.73e-07	0.908	1
Neuron_PFC_Upregulated_OCRs	ADHD	0.122	0.0249	6.24	1.27	3.55e-05	1.79e-07	4.61e-08	5.35e-05	0.0006955
Neuron_PFC_Upregulated_OCRs	Alzheimer's Disease	-0.026	0.0884	-1.33	4.52	0.618	-1.34e-08	1.07e-08	0.896	1
Neuron_PFC_Upregulated_OCRs	Autism	0.138	0.0315	7.06	1.61	0.000325	1.72e-07	5.04e-08	0.000321	0.00365138
Neuron_PFC_Upregulated_OCRs	Bipolar Disorder	0.207	0.0209	10.6	1.07	2.27e-16	9.41e-08	1.19e-08	1.11e-15	1.0101e-13
Neuron_PFC_Upregulated_OCRs	Bipolar Disorder type I	0.21	0.0236	10.7	1.21	8.21e-14	6.27e-08	9.05e-09	2.06e-12	7.4984e-11
Neuron_PFC_Upregulated_OCRs	Bipolar Disorder type II	0.289	0.0677	14.8	3.46	1.62e-05	2.41e-08	5.63e-09	9.78e-06	0.00013692
Neuron_PFC_Upregulated_OCRs	Coronary Artery Disease	0.0352	0.0296	1.8	1.51	0.597	-2.09e-08	2.09e-08	0.841	1
Neuron_PFC_Upregulated_OCRs	Crohn's Disease	0.0547	0.0335	2.79	1.71	0.304	-1.09e-07	1.58e-07	0.754	1
Neuron_PFC_Upregulated_OCRs	Educational attainment	0.124	0.0107	6.33	0.546	1.18e-18	8.04e-08	9.71e-09	5.99e-17	1.09018e-14
Neuron_PFC_Upregulated_OCRs	Height	0.0151	0.014	0.773	0.713	0.75	-1.58e-07	4.32e-08	1	1
Neuron_PFC_Upregulated_OCRs	Inflammatory Bowel Disease	0.0302	0.0315	1.54	1.61	0.736	-1.57e-07	9.72e-08	0.947	1
Neuron_PFC_Upregulated_OCRs	Rheumatoid Arthritis	0.0303	0.0371	1.55	1.89	0.772	-7.48e-08	4.62e-08	0.947	1
Neuron_PFC_Upregulated_OCRs	Ulcerative Colitis	0.0046	0.0459	0.235	2.35	0.742	-1.95e-07	1.13e-07	0.958	1
Non_neuron_ACC_Upregulated_OCRs	ADHD	0.0232	0.0136	8.95	5.25	0.129	2.48e-07	1.76e-07	0.08	0.52
Non_neuron_ACC_Upregulated_OCRs	Alzheimer's Disease	0.0283	0.0515	10.9	19.9	0.633	1.17e-08	3.62e-08	0.373	1
Non_neuron_ACC_Upregulated_OCRs	Autism	0.000702	0.0137	0.271	5.29	0.89	-3.93e-08	1.53e-07	0.601	1
Non_neuron_ACC_Upregulated_OCRs	Bipolar Disorder	0.0226	0.00813	8.73	3.14	0.0145	6.94e-08	3.29e-08	0.0175	0.138478
Non_neuron_ACC_Upregulated_OCRs	Bipolar Disorder type I	0.0185	0.00874	7.17	3.37	0.0699	3.44e-08	2.36e-08	0.0726	0.489378
Non_neuron_ACC_Upregulated_OCRs	Bipolar Disorder type II	0.0383	0.0292	14.8	11.3	0.215	2.18e-08	1.96e-08	0.133	0.711941
Non_neuron_ACC_Upregulated_OCRs	Coronary Artery Disease	0.00365	0.0131	1.41	5.08	0.935	-2.05e-08	6.96e-08	0.616	1
Non_neuron_ACC_Upregulated_OCRs	Crohn's Disease	0.00936	0.0119	3.62	4.62	0.569	5.76e-08	4.36e-07	0.448	1
Non_neuron_ACC_Upregulated_OCRs	Educational attainment	0.00191	0.00455	0.738	1.76	0.882	-2.1e-08	3.01e-08	0.757	1
Non_neuron_ACC_Upregulated_OCRs	Height	0.00899	0.00533	3.47	2.06	0.231	6.3e-08	1.2e-07	0.3	1
Non_neuron_ACC_Upregulated_OCRs	Inflammatory Bowel Disease	0.0054	0.0124	2.09	4.77	0.819	-6.26e-08	2.9e-07	0.585	1
Non_neuron_ACC_Upregulated_OCRs	Rheumatoid Arthritis	-4.55e-06	0.0178	-0.00176	6.86	0.884	-6.82e-08	1.67e-07	0.659	1
Non_neuron_ACC_Upregulated_OCRs	Ulcerative Colitis	0.00997	0.0196	3.85	7.58	0.707	3.08e-08	3.48e-07	0.465	1
Non_neuron_PFC_Upregulated_OCRs	ADHD	0.0436	0.0183	13.1	5.5	0.0273	3.85e-07	1.86e-07	0.019	0.144083
Non_neuron_PFC_Upregulated_OCRs	Alzheimer's Disease	0.00738	0.0416	2.22	12.5	0.923	-2.82e-09	2.21e-08	0.551	1
Non_neuron_PFC_Upregulated_OCRs	Autism	0.0142	0.0163	4.28	4.92	0.505	7.5e-08	1.44e-07	0.301	1
Non_neuron_PFC_Upregulated_OCRs	Bipolar Disorder	0.0197	0.00912	5.92	2.74	0.0752	3.95e-08	2.89e-08	0.0855	0.532653
Non_neuron_PFC_Upregulated_OCRs	Bipolar Disorder type I	0.0213	0.0107	6.41	3.21	0.0972	2.86e-08	2.26e-08	0.103	0.585812
Non_neuron_PFC_Upregulated_OCRs	Bipolar Disorder type II	0.00449	0.0319	1.35	9.59	0.971	-2.8e-09	1.7e-08	0.565	1
Non_neuron_PFC_Upregulated_OCRs	Coronary Artery Disease	0.0047	0.0128	1.41	3.84	0.914	-2.55e-08	5.24e-08	0.687	1
Non_neuron_PFC_Upregulated_OCRs	Crohn's Disease	-0.00434	0.0138	-1.31	4.16	0.57	-4.14e-07	3.81e-07	0.861	1
Non_neuron_PFC_Upregulated_OCRs	Educational attainment	0.00899	0.00455	2.7	1.37	0.213	1.06e-08	2.35e-08	0.326	1
Non_neuron_PFC_Upregulated_OCRs	Height	-0.00523	0.00563	-1.57	1.69	0.132	-2.39e-07	1e-07	0.992	1
Non_neuron_PFC_Upregulated_OCRs	Inflammatory Bowel Disease	-0.000255	0.0133	-0.0766	4	0.787	-2.04e-07	2.41e-07	0.802	1
Non_neuron_PFC_Upregulated_OCRs	Rheumatoid Arthritis	-0.00323	0.0159	-0.97	4.78	0.68	-9.08e-08	1.16e-07	0.784	1
Non_neuron_PFC_Upregulated_OCRs	Ulcerative Colitis	-0.00719	0.019	-2.16	5.73	0.578	-2.58e-07	2.61e-07	0.838	1
Neuron_ACC_Up+Downregulated_OCRs	ADHD	0.132	0.0375	5.63	1.6	0.00363	1.53e-07	5.51e-08	0.00281	0.0269168
Neuron_ACC_Up+Downregulated_OCRs	Alzheimer's Disease	0.0243	0.0807	1.04	3.44	0.992	-5.23e-09	7.44e-09	0.759	1
Neuron_ACC_Up+Downregulated_OCRs	Autism	0.0881	0.037	3.76	1.58	0.0803	6.43e-08	4.74e-08	0.0878	0.532653
Neuron_ACC_Up+Downregulated_OCRs	Bipolar Disorder	0.172	0.0239	7.36	1.02	4.66e-09	5.8e-08	1.11e-08	8.36e-08	1.9019e-06
Neuron_ACC_Up+Downregulated_OCRs	Bipolar Disorder type I	0.193	0.028	8.21	1.19	1.58e-08	4.43e-08	8.77e-09	2.14e-07	3.8948e-06
Neuron_ACC_Up+Downregulated_OCRs	Bipolar Disorder type II	0.0837	0.0732	3.57	3.12	0.416	2.25e-09	5.66e-09	0.345	1
Neuron_ACC_Up+Downregulated_OCRs	Coronary Artery Disease	0.0486	0.0375	2.07	1.6	0.499	-6.27e-09	2.27e-08	0.609	1
Neuron_ACC_Up+Downregulated_OCRs	Crohn's Disease	0.0482	0.0476	2.06	2.03	0.604	-7.49e-08	1.89e-07	0.654	1
Neuron_ACC_Up+Downregulated_OCRs	Educational attainment	0.0989	0.0131	4.22	0.56	3.08e-08	4.32e-08	1e-08	8.22e-06	0.00012467
Neuron_ACC_Up+Downregulated_OCRs	Height	0.0723	0.018	3.08	0.768	0.00703	3.53e-08	4.68e-08	0.225	1
Neuron_ACC_Up+Downregulated_OCRs	Inflammatory Bowel Disease	0.0216	0.0434	0.922	1.85	0.966	-1.19e-07	1.11e-07	0.859	1
Neuron_ACC_Up+Downregulated_OCRs	Rheumatoid Arthritis	0.0886	0.0534	3.78	2.28	0.216	1.54e-08	5.49e-08	0.39	1
Neuron_ACC_Up+Downregulated_OCRs	Ulcerative Colitis	-0.0325	0.0562	-1.39	2.39	0.308	-2.08e-07	1.12e-07	0.968	1
Neuron_PFC_Up+Downregulated_OCRs	ADHD	0.12	0.0378	3.52	1.11	0.0193	7.96e-08	3.87e-08	0.0198	0.144144
Neuron_PFC_Up+Downregulated_OCRs	Alzheimer's Disease	-0.0254	0.119	-0.745	3.48	0.62	-8.18e-09	7.6e-09	0.859	1
Neuron_PFC_Up+Downregulated_OCRs	Autism	0.107	0.0425	3.14	1.25	0.0886	4.89e-08	3.69e-08	0.0928	0.544826
Neuron_PFC_Up+Downregulated_OCRs	Bipolar Disorder	0.208	0.0266	6.08	0.778	1.06e-09	4.59e-08	8.53e-09	3.62e-08	9.412e-07
Neuron_PFC_Up+Downregulated_OCRs	Bipolar Disorder type I	0.224	0.0306	6.57	0.898	3.65e-09	3.36e-08	6.54e-09	1.35e-07	2.73e-06
Neuron_PFC_Up+Downregulated_OCRs	Bipolar Disorder type II	0.186	0.0802	5.46	2.35	0.0601	6.3e-09	4.27e-09	0.07	0.489378
Neuron_PFC_Up+Downregulated_OCRs	Coronary Artery Disease	0.0667	0.0391	1.95	1.15	0.399	-6.02e-09	1.61e-08	0.646	1
Neuron_PFC_Up+Downregulated_OCRs	Crohn's Disease	0.0758	0.0482	2.22	1.41	0.39	-4.54e-08	1.38e-07	0.629	1
Neuron_PFC_Up+Downregulated_OCRs	Educational attainment	0.115	0.0151	3.36	0.443	2.64e-07	2.99e-08	8.07e-09	0.000107	0.00129827
Neuron_PFC_Up+Downregulated_OCRs	Height	0.078	0.023	2.29	0.675	0.0585	-4.99e-09	4.12e-08	0.548	1
Neuron_PFC_Up+Downregulated_OCRs	Inflammatory Bowel Disease	0.0211	0.0464	0.617	1.36	0.775	-1.35e-07	8.36e-08	0.947	1
Neuron_PFC_Up+Downregulated_OCRs	Rheumatoid Arthritis	0.0392	0.0559	1.15	1.64	0.928	-4.83e-08	4.05e-08	0.883	1
Neuron_PFC_Up+Downregulated_OCRs	Ulcerative Colitis	-0.0499	0.0603	-1.46	1.77	0.151	-2.11e-07	8.48e-08	0.994	1
Non_neuron_ACC_Up+Downregulated_OCRs	ADHD	0.017	0.0204	2.01	2.42	0.675	2.15e-08	8.09e-08	0.395	1
Non_neuron_ACC_Up+Downregulated_OCRs	Alzheimer's Disease	0.0602	0.0611	7.13	7.23	0.428	3.86e-09	1.39e-08	0.391	1
Non_neuron_ACC_Up+Downregulated_OCRs	Autism	-0.00951	0.0238	-1.12	2.82	0.452	-9.26e-08	8.2e-08	0.87	1
Non_neuron_ACC_Up+Downregulated_OCRs	Bipolar Disorder	0.0203	0.0123	2.4	1.45	0.331	-8.89e-10	1.54e-08	0.523	1
Non_neuron_ACC_Up+Downregulated_OCRs	Bipolar Disorder type I	0.0158	0.0132	1.87	1.56	0.576	-4.74e-09	1.09e-08	0.669	1
Non_neuron_ACC_Up+Downregulated_OCRs	Bipolar Disorder type II	-0.0097	0.048	-1.15	5.68	0.707	-7.66e-09	1.01e-08	0.776	1
Non_neuron_ACC_Up+Downregulated_OCRs	Coronary Artery Disease	0.0246	0.0232	2.91	2.74	0.483	3.23e-09	3.97e-08	0.468	1
Non_neuron_ACC_Up+Downregulated_OCRs	Crohn's Disease	0.00212	0.0187	0.251	2.21	0.735	-3.28e-07	2.2e-07	0.932	1
Non_neuron_ACC_Up+Downregulated_OCRs	Educational attainment	0.0124	0.00775	1.47	0.917	0.606	-1.18e-08	1.57e-08	0.775	1
Non_neuron_ACC_Up+Downregulated_OCRs	Height	0.0168	0.0104	1.99	1.23	0.421	-6.14e-08	7.22e-08	0.803	1
Non_neuron_ACC_Up+Downregulated_OCRs	Inflammatory Bowel Disease	0.00944	0.02	1.12	2.37	0.96	-1.5e-07	1.5e-07	0.841	1
Non_neuron_ACC_Up+Downregulated_OCRs	Rheumatoid Arthritis	0.00488	0.0287	0.577	3.39	0.901	-9.61e-08	8.5e-08	0.871	1
Non_neuron_ACC_Up+Downregulated_OCRs	Ulcerative Colitis	0.00452	0.0275	0.534	3.26	0.886	-1.44e-07	1.56e-07	0.822	1
Non_neuron_PFC_Up+Downregulated_OCRs	ADHD	0.0298	0.0238	3.79	3.03	0.357	8.47e-08	1.05e-07	0.209	1
Non_neuron_PFC_Up+Downregulated_OCRs	Alzheimer's Disease	0.0382	0.061	4.86	7.75	0.638	-3.13e-10	1.47e-08	0.509	1
Non_neuron_PFC_Up+Downregulated_OCRs	Autism	-0.00333	0.0255	-0.423	3.25	0.661	-6.93e-08	9.53e-08	0.766	1
Non_neuron_PFC_Up+Downregulated_OCRs	Bipolar Disorder	0.0141	0.0124	1.8	1.57	0.613	-6.77e-09	1.66e-08	0.658	1
Non_neuron_PFC_Up+Downregulated_OCRs	Bipolar Disorder type I	0.0203	0.0139	2.58	1.77	0.372	5.93e-10	1.23e-08	0.481	1
Non_neuron_PFC_Up+Downregulated_OCRs	Bipolar Disorder type II	-0.0169	0.0539	-2.15	6.85	0.644	-9.44e-09	1.22e-08	0.78	1
Non_neuron_PFC_Up+Downregulated_OCRs	Coronary Artery Disease	0.00715	0.0197	0.909	2.51	0.971	-2.6e-08	3.52e-08	0.77	1
Non_neuron_PFC_Up+Downregulated_OCRs	Crohn's Disease	0.000344	0.0209	0.0437	2.66	0.716	-3.51e-07	2.49e-07	0.921	1
Non_neuron_PFC_Up+Downregulated_OCRs	Educational attainment	0.0199	0.00733	2.53	0.932	0.1	7.38e-09	1.59e-08	0.321	1
Non_neuron_PFC_Up+Downregulated_OCRs	Height	-0.00109	0.00997	-0.138	1.27	0.372	-1.83e-07	7.46e-08	0.993	1
Non_neuron_PFC_Up+Downregulated_OCRs	Inflammatory Bowel Disease	0.00364	0.0199	0.462	2.53	0.831	-1.95e-07	1.56e-07	0.893	1
Non_neuron_PFC_Up+Downregulated_OCRs	Rheumatoid Arthritis	-0.00231	0.0258	-0.294	3.28	0.692	-1.17e-07	7.87e-08	0.931	1
Non_neuron_PFC_Up+Downregulated_OCRs	Ulcerative Colitis	-0.0275	0.0304	-3.5	3.87	0.239	-3.33e-07	1.78e-07	0.969	1
