## Supplementary material for "The neuronal chromatin landscape in adult schizophrenia brains is linked to early fetal development": Table S5

### Sheet: summary
Column	Description
Set	OCRs
gwasTrait	GWAS brain related traits name
Prop._SNPs	proportion of snps
Prop._h2	proportion of heritability
Prop._h2_std_error	stndard error in proportion of heritability
Enrichment	Enrichment is (Prop. heritability) / (Prop. SNPs)
Enrichment_std_error	standard error in enrichment
Enrichment_p	pvalue of enrichment
Coefficient	regression coefficients
Coefficient_std_error	standard error in coefficent
p_regression	gives a P-value from a one-sided test that the coefficient is greater than zero.
adj.P.value	Multiple testing correcction across number of traits and number of datasets tested using enjamin-Hochberg method

### Sheet: S5A
TableS5A: LDsc results for overlap between genetic variants associated with Schizophrenia and overlapping with OCRs within and outside CRDs.
Set	gwasTrait	Prop._SNPs	Prop._h2	Prop._h2_std_error	Enrichment	Enrichment_std_error	Enrichment_p	Coefficient	Coefficient_std_error	Coefficient_z.score	p_regression	adj.P.value
OCRs_in_neuron_ACC_CRD	Schizophrenia 3	0.0242594	0.121589	0.0182165	5.01203	0.750903	1.11259e-07	1.50218e-07	3.72608e-08	4.03154	2.77067e-05	0.000183527
OCRs_in_neuron_PFC_CRD	Schizophrenia 3	0.0242076	0.128013	0.0198411	5.28812	0.819621	5.98199e-07	1.66749e-07	4.20557e-08	3.96495	3.67053e-05	0.000183527
OCRs_in_non_neuron_ACC_CRD	Schizophrenia 3	0.0150282	0.0427053	0.0153383	2.84168	1.02063	0.071173	1.37832e-09	5.11524e-08	0.0269453	0.489252	0.698931
OCRs_in_non_neuron_PFC_CRD	Schizophrenia 3	0.0150859	0.0402161	0.0160457	2.66581	1.06362	0.119255	-1.23183e-08	5.66574e-08	-0.217417	0.586058	0.732573
neuron	Schizophrenia 3	0.0616295	0.14282	0.033237	2.3174	0.539304	0.0148439	2.34611e-08	2.90043e-08	0.808883	0.209291	0.679388
non_neuron	Schizophrenia 3	0.0393673	0.0954894	0.0327966	2.4256	0.833092	0.0847519	1.02139e-08	4.37166e-08	0.233638	0.407633	0.679388
OCRs_outside_neuron_ACC_CRD	Schizophrenia 3	0.0373717	0.0227582	0.0200529	0.60897	0.536581	0.465324	-5.6651e-08	2.7883e-08	-2.03174	0.97891	0.986699
OCRs_outside_neuron_PFC_CRD	Schizophrenia 3	0.0374233	0.017002	0.0207741	0.454315	0.555111	0.327647	-6.63036e-08	2.99027e-08	-2.21731	0.986699	0.986699
OCRs_outside_non_neuron_ACC_CRD	Schizophrenia 3	0.0243391	0.0505296	0.0198053	2.07607	0.813726	0.184649	9.74456e-09	4.10177e-08	0.23757	0.406107	0.679388
OCRs_outside_non_neuron_PFC_CRD	Schizophrenia 3	0.0242816	0.0528013	0.020565	2.17454	0.846938	0.162535	1.71412e-08	4.17347e-08	0.410717	0.34064	0.679388
