## Supplementary material for "The neuronal chromatin landscape in adult schizophrenia brains is linked to early fetal development": Table S3

### Sheet: summary
Column	Description
ID	Sample library ID
pseudotime	Pseudotime values ranging from 0 to 1 derived from manifold learning
Dx	Diagnosis of individual as SCZ and controls
disease_stage	Stages of SCZ infered from maifold learning 1=less severe; 6(5)=most severe in PFC(ACC)
PRS	Polygenic risk scores of individuals using PGC3 SCZ GWAS summary statistics

### Sheet: S3A
TableS3A: Neuronal PFC samples stratified by disease stages using manifold learning.
ID	pseudotime	Dx	disease_stage
PFC_neuron_Sample_1	0.6	SCZ	5
PFC_neuron_Sample_2	0.304	SCZ	3
PFC_neuron_Sample_3	0.487	SCZ	4
PFC_neuron_Sample_4	0.079	SCZ	2
PFC_neuron_Sample_5	0.781	SCZ	6
PFC_neuron_Sample_6	0.491	SCZ	4
PFC_neuron_Sample_7	0.737	SCZ	5
PFC_neuron_Sample_8	0.747	SCZ	5
PFC_neuron_Sample_9	0.768	SCZ	6
PFC_neuron_Sample_10	0.658	SCZ	5
PFC_neuron_Sample_11	0.977	SCZ	6
PFC_neuron_Sample_12	0.817	SCZ	6
PFC_neuron_Sample_13	0.865	SCZ	6
PFC_neuron_Sample_14	0.723	SCZ	5
PFC_neuron_Sample_15	0.413	SCZ	4
PFC_neuron_Sample_16	0.637	SCZ	5
PFC_neuron_Sample_17	0.957	SCZ	6
PFC_neuron_Sample_18	0	Control	1
PFC_neuron_Sample_19	0.923	SCZ	6
PFC_neuron_Sample_20	0.842	SCZ	6
PFC_neuron_Sample_21	0.551	SCZ	5
PFC_neuron_Sample_22	0.854	SCZ	6
PFC_neuron_Sample_23	0.863	SCZ	6
PFC_neuron_Sample_24	0.409	SCZ	4
PFC_neuron_Sample_25	0.953	SCZ	6
PFC_neuron_Sample_26	0.286	SCZ	3
PFC_neuron_Sample_27	0.858	SCZ	6
PFC_neuron_Sample_28	0.819	SCZ	6
PFC_neuron_Sample_29	0.861	SCZ	6
PFC_neuron_Sample_30	0.262	SCZ	3
PFC_neuron_Sample_31	0.812	SCZ	6
PFC_neuron_Sample_32	0.945	SCZ	6
PFC_neuron_Sample_33	0.853	SCZ	6
PFC_neuron_Sample_34	0.854	SCZ	6
PFC_neuron_Sample_35	0.487	Control	4
PFC_neuron_Sample_36	0.17	Control	2
PFC_neuron_Sample_37	0.393	Control	4
PFC_neuron_Sample_38	0.148	Control	1
PFC_neuron_Sample_39	0.448	Control	4
PFC_neuron_Sample_40	0.168	Control	1
PFC_neuron_Sample_41	0.077	Control	2
PFC_neuron_Sample_42	0.899	Control	6
PFC_neuron_Sample_43	0.077	Control	2
PFC_neuron_Sample_44	0.137	Control	2
PFC_neuron_Sample_45	0.994	Control	6
PFC_neuron_Sample_46	0.156	Control	2
PFC_neuron_Sample_47	0.575	Control	5
PFC_neuron_Sample_48	0.399	Control	4
PFC_neuron_Sample_49	0.057	Control	1
PFC_neuron_Sample_50	0.523	Control	4
PFC_neuron_Sample_51	0.596	Control	5
PFC_neuron_Sample_52	0.49	Control	4
PFC_neuron_Sample_53	0.137	Control	1
PFC_neuron_Sample_54	0.976	Control	6
PFC_neuron_Sample_55	0.454	Control	4
PFC_neuron_Sample_56	0.998	Control	6
PFC_neuron_Sample_57	0.637	Control	5
PFC_neuron_Sample_58	0.39	Control	4
PFC_neuron_Sample_59	0.15	Control	1
PFC_neuron_Sample_60	0.295	Control	3
PFC_neuron_Sample_61	0.337	Control	3
PFC_neuron_Sample_62	0.087	Control	2
PFC_neuron_Sample_63	0.245	Control	3
PFC_neuron_Sample_64	0.402	Control	4
PFC_neuron_Sample_65	0.104	Control	1
PFC_neuron_Sample_66	0.038	Control	1
PFC_neuron_Sample_67	0.065	Control	1
PFC_neuron_Sample_68	0.095	Control	1
PFC_neuron_Sample_69	0.427	Control	4
PFC_neuron_Sample_70	0.762	Control	6
PFC_neuron_Sample_71	0.775	Control	6
PFC_neuron_Sample_72	0.688	Control	5
PFC_neuron_Sample_73	0.074	Control	1
PFC_neuron_Sample_74	0.234	Control	3
PFC_neuron_Sample_75	0.056	Control	1
PFC_neuron_Sample_76	0.661	Control	5
PFC_neuron_Sample_77	0.261	Control	3
PFC_neuron_Sample_78	0.535	Control	4
PFC_neuron_Sample_79	0.182	Control	1
PFC_neuron_Sample_80	0.606	Control	5
PFC_neuron_Sample_81	0.039	Control	1
PFC_neuron_Sample_82	0.537	Control	4
PFC_neuron_Sample_83	0.867	Control	6
PFC_neuron_Sample_84	0.287	Control	3
PFC_neuron_Sample_85	0.506	Control	4
PFC_neuron_Sample_86	0.139	Control	2
PFC_neuron_Sample_87	0.214	Control	2
PFC_neuron_Sample_88	0.029	Control	1
PFC_neuron_Sample_89	0.296	Control	3
PFC_neuron_Sample_90	0.55	Control	4
PFC_neuron_Sample_91	0.148	Control	1
PFC_neuron_Sample_98	0.861	Control	6
PFC_neuron_Sample_121	0.248	Control	3
PFC_neuron_Sample_122	0.202	Control	1
PFC_neuron_Sample_123	0.088	Control	2
PFC_neuron_Sample_124	0.025	Control	1
PFC_neuron_Sample_125	0.346	Control	3
PFC_neuron_Sample_126	0.139	Control	2
PFC_neuron_Sample_127	0.167	Control	2
PFC_neuron_Sample_128	0.471	Control	4
PFC_neuron_Sample_129	0.296	Control	3
PFC_neuron_Sample_130	0.289	Control	3
PFC_neuron_Sample_131	0.443	Control	4
PFC_neuron_Sample_132	0.217	Control	3
PFC_neuron_Sample_133	0.062	Control	2
PFC_neuron_Sample_134	0.183	Control	2
PFC_neuron_Sample_135	0.204	Control	2
PFC_neuron_Sample_136	0.33	Control	3
PFC_neuron_Sample_137	0.318	Control	3
PFC_neuron_Sample_138	0.332	Control	3
PFC_neuron_Sample_139	0.462	Control	4
PFC_neuron_Sample_140	0.407	Control	4
PFC_neuron_Sample_141	0.136	Control	1
PFC_neuron_Sample_142	0.236	Control	3
PFC_neuron_Sample_143	0.856	Control	6
PFC_neuron_Sample_144	0.68	Control	5
PFC_neuron_Sample_145	0.131	Control	1
PFC_neuron_Sample_146	0.212	Control	2
PFC_neuron_Sample_147	0.929	Control	6
PFC_neuron_Sample_148	0.021	Control	1
PFC_neuron_Sample_149	0.698	Control	5
PFC_neuron_Sample_150	0.339	SCZ	3
PFC_neuron_Sample_151	0.201	Control	2
PFC_neuron_Sample_152	0.486	Control	4
PFC_neuron_Sample_153	0.352	Control	3
PFC_neuron_Sample_154	0.861	Control	6
PFC_neuron_Sample_155	0.415	Control	4
PFC_neuron_Sample_156	0.322	Control	3
PFC_neuron_Sample_157	0.335	Control	3
PFC_neuron_Sample_158	0.462	Control	4
PFC_neuron_Sample_159	0.401	Control	4
PFC_neuron_Sample_160	0.105	Control	1
PFC_neuron_Sample_161	0.281	Control	3
PFC_neuron_Sample_162	0.071	Control	1
PFC_neuron_Sample_163	0.557	Control	5
PFC_neuron_Sample_164	0.324	Control	3
PFC_neuron_Sample_165	0.272	Control	3
PFC_neuron_Sample_166	0.383	Control	4
PFC_neuron_Sample_167	0.635	Control	5
PFC_neuron_Sample_168	0.424	Control	4
PFC_neuron_Sample_169	0.08	Control	2
PFC_neuron_Sample_170	0.856	Control	6
PFC_neuron_Sample_171	0.243	Control	3
PFC_neuron_Sample_172	0.262	Control	3
PFC_neuron_Sample_173	0.266	Control	3
PFC_neuron_Sample_174	0.424	Control	4
PFC_neuron_Sample_175	0.779	Control	6
PFC_neuron_Sample_176	0.154	Control	2
PFC_neuron_Sample_178	0.05	Control	1
PFC_neuron_Sample_179	0.593	Control	5
PFC_neuron_Sample_180	0.41	Control	4
PFC_neuron_Sample_181	0.487	Control	4
PFC_neuron_Sample_182	0.26	Control	3
PFC_neuron_Sample_183	0.078	Control	1
PFC_neuron_Sample_184	0.654	Control	5
PFC_neuron_Sample_185	0.2	Control	1
PFC_neuron_Sample_186	0.717	Control	5
PFC_neuron_Sample_187	0.415	Control	4
PFC_neuron_Sample_188	0.391	Control	4
PFC_neuron_Sample_189	0.257	Control	3
PFC_neuron_Sample_190	0.532	Control	5
PFC_neuron_Sample_191	0.103	Control	2
PFC_neuron_Sample_192	0.153	Control	1
PFC_neuron_Sample_193	0.813	Control	6
PFC_neuron_Sample_194	0.164	Control	2
PFC_neuron_Sample_195	0.883	Control	6
PFC_neuron_Sample_196	0.244	Control	1
PFC_neuron_Sample_197	0.026	Control	2
PFC_neuron_Sample_198	0.843	Control	6
PFC_neuron_Sample_199	0.451	Control	4
PFC_neuron_Sample_201	0.192	Control	2
PFC_neuron_Sample_202	0.056	Control	2
PFC_neuron_Sample_203	0.787	Control	6
PFC_neuron_Sample_204	0.085	Control	1
PFC_neuron_Sample_205	0.18	Control	2
PFC_neuron_Sample_206	0.083	Control	1
PFC_neuron_Sample_208	0.579	Control	5
PFC_neuron_Sample_209	0.02	Control	1
PFC_neuron_Sample_210	0.423	Control	4
PFC_neuron_Sample_211	0.432	Control	4
PFC_neuron_Sample_212	0.147	Control	2
PFC_neuron_Sample_213	0.03	Control	1
PFC_neuron_Sample_215	0.032	Control	1
PFC_neuron_Sample_216	0.854	Control	6
PFC_neuron_Sample_217	0.306	Control	3
PFC_neuron_Sample_218	0.463	Control	4
PFC_neuron_Sample_219	0.133	Control	2
PFC_neuron_Sample_220	0.152	Control	1
PFC_neuron_Sample_221	0.198	Control	2
PFC_neuron_Sample_222	0.462	Control	4
PFC_neuron_Sample_223	0.09	Control	1
PFC_neuron_Sample_228	0.093	Control	2
PFC_neuron_Sample_229	0.072	Control	2
PFC_neuron_Sample_231	0.887	Control	6
PFC_neuron_Sample_232	0.865	Control	6
PFC_neuron_Sample_233	0.291	SCZ	3
PFC_neuron_Sample_234	0.447	SCZ	4
PFC_neuron_Sample_235	0.99	SCZ	6
PFC_neuron_Sample_236	0.467	SCZ	4
PFC_neuron_Sample_237	0.734	SCZ	5
PFC_neuron_Sample_238	0.153	SCZ	2
PFC_neuron_Sample_239	0.567	SCZ	5
PFC_neuron_Sample_240	0.404	SCZ	4
PFC_neuron_Sample_241	0.793	SCZ	6
PFC_neuron_Sample_242	1	SCZ	6
PFC_neuron_Sample_243	0.47	SCZ	4
PFC_neuron_Sample_244	0.456	SCZ	4
PFC_neuron_Sample_245	0.296	SCZ	3
PFC_neuron_Sample_246	0.864	SCZ	6
PFC_neuron_Sample_247	0.907	SCZ	6
PFC_neuron_Sample_248	0.494	SCZ	4
PFC_neuron_Sample_249	0.626	SCZ	5
PFC_neuron_Sample_250	0.206	SCZ	2
PFC_neuron_Sample_251	0.3	SCZ	3
PFC_neuron_Sample_252	0.619	SCZ	5
PFC_neuron_Sample_253	0.562	SCZ	5
PFC_neuron_Sample_254	0.476	SCZ	4
PFC_neuron_Sample_255	0.278	SCZ	3
PFC_neuron_Sample_256	0.778	SCZ	6
PFC_neuron_Sample_257	0.86	SCZ	6
PFC_neuron_Sample_258	0.339	SCZ	3
PFC_neuron_Sample_259	0.839	SCZ	6
PFC_neuron_Sample_260	0.943	SCZ	6
PFC_neuron_Sample_261	0.239	SCZ	3
PFC_neuron_Sample_262	0.482	SCZ	4
PFC_neuron_Sample_263	0.339	SCZ	3
PFC_neuron_Sample_264	0.832	SCZ	6
PFC_neuron_Sample_265	0.513	SCZ	4
PFC_neuron_Sample_266	0.99	SCZ	6
PFC_neuron_Sample_267	0.44	SCZ	4
PFC_neuron_Sample_268	0.509	SCZ	4
PFC_neuron_Sample_269	0.487	SCZ	4
PFC_neuron_Sample_270	0.667	SCZ	5
PFC_neuron_Sample_271	0.535	SCZ	5
PFC_neuron_Sample_272	0.714	SCZ	5
PFC_neuron_Sample_273	0.966	SCZ	6
PFC_neuron_Sample_274	0.477	SCZ	4
PFC_neuron_Sample_275	0.529	SCZ	4
PFC_neuron_Sample_276	0.78	SCZ	6
PFC_neuron_Sample_277	0.657	SCZ	5
PFC_neuron_Sample_278	0.412	SCZ	4
PFC_neuron_Sample_279	0.704	SCZ	5
PFC_neuron_Sample_280	0.627	SCZ	5
PFC_neuron_Sample_281	0.401	SCZ	4
PFC_neuron_Sample_282	0.295	SCZ	3
PFC_neuron_Sample_283	0.337	SCZ	3
PFC_neuron_Sample_284	0.384	SCZ	3
PFC_neuron_Sample_285	0.806	SCZ	6
PFC_neuron_Sample_286	0.472	SCZ	4
PFC_neuron_Sample_288	0.708	SCZ	5
PFC_neuron_Sample_289	0.48	SCZ	4
PFC_neuron_Sample_290	0.396	SCZ	4
PFC_neuron_Sample_291	0.502	SCZ	4
PFC_neuron_Sample_292	0.607	SCZ	5
PFC_neuron_Sample_293	0.659	SCZ	5
PFC_neuron_Sample_294	0.457	SCZ	4
PFC_neuron_Sample_295	0.628	SCZ	5
PFC_neuron_Sample_296	0.5	SCZ	4
PFC_neuron_Sample_297	0.87	SCZ	6
PFC_neuron_Sample_298	0.635	SCZ	5
PFC_neuron_Sample_299	0.443	SCZ	4
PFC_neuron_Sample_300	0.502	SCZ	4
PFC_neuron_Sample_301	0.324	SCZ	3
PFC_neuron_Sample_305	0.291	Control	3
PFC_neuron_Sample_307	0.586	Control	5
PFC_neuron_Sample_309	0.293	Control	3
PFC_neuron_Sample_312	0.214	Control	2
PFC_neuron_Sample_313	0.262	Control	3
PFC_neuron_Sample_316	0.268	Control	3
PFC_neuron_Sample_318	0.305	Control	3
PFC_neuron_Sample_320	0.106	Control	2
PFC_neuron_Sample_321	0.174	Control	1
PFC_neuron_Sample_322	0.274	Control	3
PFC_neuron_Sample_323	0.159	Control	2
PFC_neuron_Sample_325	0.141	Control	2
PFC_neuron_Sample_326	0.227	Control	3
PFC_neuron_Sample_327	0.26	Control	3
PFC_neuron_Sample_328	0.179	Control	2
PFC_neuron_Sample_329	0.485	Control	4
PFC_neuron_Sample_330	0.305	Control	3
PFC_neuron_Sample_334	0.117	Control	2
PFC_neuron_Sample_336	0.325	Control	3
PFC_neuron_Sample_342	0.094	Control	2
PFC_neuron_Sample_344	0.411	Control	4
PFC_neuron_Sample_346	0.061	Control	2
PFC_neuron_Sample_347	0.463	Control	4
PFC_neuron_Sample_348	0.183	Control	2
PFC_neuron_Sample_349	0.297	Control	3
PFC_neuron_Sample_352	0.037	Control	1
PFC_neuron_Sample_353	0.297	Control	3
PFC_neuron_Sample_354	0.048	Control	1

### Sheet: S3B
TableS3B: Neuronal ACC samples stratified by disease stages using manifold learning.
ID	pseudotime	Dx	disease_stage
ACC_neuron_Sample_1	0	Control	1
ACC_neuron_Sample_2	0.639	Control	5
ACC_neuron_Sample_3	0.666	SCZ	5
ACC_neuron_Sample_4	0.104	Control	2
ACC_neuron_Sample_5	0.681	SCZ	5
ACC_neuron_Sample_7	0.347	Control	2
ACC_neuron_Sample_8	0.057	Control	1
ACC_neuron_Sample_9	0.248	Control	1
ACC_neuron_Sample_11	0.18	Control	2
ACC_neuron_Sample_12	0.738	Control	5
ACC_neuron_Sample_13	0.526	Control	4
ACC_neuron_Sample_14	0.328	Control	2
ACC_neuron_Sample_15	0.234	Control	2
ACC_neuron_Sample_16	0.172	Control	2
ACC_neuron_Sample_18	0.051	Control	1
ACC_neuron_Sample_20	0.131	SCZ	1
ACC_neuron_Sample_21	0.049	Control	1
ACC_neuron_Sample_22	0.261	Control	2
ACC_neuron_Sample_23	0.319	Control	2
ACC_neuron_Sample_24	0.788	Control	5
ACC_neuron_Sample_25	0.49	Control	3
ACC_neuron_Sample_26	0.195	SCZ	2
ACC_neuron_Sample_27	0.061	SCZ	1
ACC_neuron_Sample_29	0.06	Control	1
ACC_neuron_Sample_30	0.583	Control	4
ACC_neuron_Sample_31	0.122	Control	2
ACC_neuron_Sample_32	0.884	Control	5
ACC_neuron_Sample_33	0.238	Control	2
ACC_neuron_Sample_35	0.421	SCZ	3
ACC_neuron_Sample_36	0.582	Control	4
ACC_neuron_Sample_37	0.457	Control	3
ACC_neuron_Sample_38	0.978	SCZ	5
ACC_neuron_Sample_39	0.195	Control	1
ACC_neuron_Sample_40	1	SCZ	5
ACC_neuron_Sample_41	0.455	Control	3
ACC_neuron_Sample_42	0.29	SCZ	2
ACC_neuron_Sample_43	0.607	Control	4
ACC_neuron_Sample_44	0.573	Control	4
ACC_neuron_Sample_45	0.714	SCZ	5
ACC_neuron_Sample_46	0.028	Control	1
ACC_neuron_Sample_47	0.427	SCZ	3
ACC_neuron_Sample_49	0.167	Control	2
ACC_neuron_Sample_50	0.056	Control	1
ACC_neuron_Sample_51	0.712	SCZ	5
ACC_neuron_Sample_52	0.077	Control	1
ACC_neuron_Sample_53	0.403	SCZ	3
ACC_neuron_Sample_54	0.084	Control	2
ACC_neuron_Sample_55	0.649	Control	4
ACC_neuron_Sample_56	0.593	SCZ	4
ACC_neuron_Sample_57	0.532	SCZ	4
ACC_neuron_Sample_58	0.141	Control	1
ACC_neuron_Sample_59	0.312	Control	2
ACC_neuron_Sample_60	0.273	Control	2
ACC_neuron_Sample_61	0.19	Control	1
ACC_neuron_Sample_62	0.375	SCZ	3
ACC_neuron_Sample_63	0.014	Control	1
ACC_neuron_Sample_64	0.042	Control	1
ACC_neuron_Sample_65	0.056	Control	1
ACC_neuron_Sample_66	0.18	Control	1
ACC_neuron_Sample_67	0.307	Control	2
ACC_neuron_Sample_68	0.085	SCZ	1
ACC_neuron_Sample_69	0.154	SCZ	2
ACC_neuron_Sample_70	0.438	Control	3
ACC_neuron_Sample_71	0.809	Control	5
ACC_neuron_Sample_72	0.084	Control	1
ACC_neuron_Sample_73	0.698	SCZ	5
ACC_neuron_Sample_74	0.335	SCZ	2
ACC_neuron_Sample_75	0.04	Control	1
ACC_neuron_Sample_76	0.394	Control	3
ACC_neuron_Sample_77	0.237	Control	2
ACC_neuron_Sample_78	0.099	SCZ	1
ACC_neuron_Sample_79	0.649	Control	5
ACC_neuron_Sample_80	0.57	SCZ	4
ACC_neuron_Sample_81	0.708	Control	5
ACC_neuron_Sample_82	0.159	Control	2
ACC_neuron_Sample_83	0.034	Control	1
ACC_neuron_Sample_84	0.524	SCZ	4
ACC_neuron_Sample_85	0.551	SCZ	4
ACC_neuron_Sample_86	0.68	SCZ	5
ACC_neuron_Sample_87	0.045	Control	1
ACC_neuron_Sample_88	0.148	Control	2
ACC_neuron_Sample_89	0.133	Control	2
ACC_neuron_Sample_93	0.048	Control	1
ACC_neuron_Sample_94	0.021	Control	1
ACC_neuron_Sample_95	0.689	Control	5
ACC_neuron_Sample_96	0.424	Control	2
ACC_neuron_Sample_98	0.443	Control	3
ACC_neuron_Sample_99	0.047	Control	1
ACC_neuron_Sample_100	0.69	SCZ	5
ACC_neuron_Sample_101	0.891	SCZ	5
ACC_neuron_Sample_102	0.54	SCZ	4
ACC_neuron_Sample_104	0.554	SCZ	4
ACC_neuron_Sample_105	0.569	SCZ	4
ACC_neuron_Sample_106	0.65	SCZ	4
ACC_neuron_Sample_107	0.506	SCZ	4
ACC_neuron_Sample_109	0.657	SCZ	5
ACC_neuron_Sample_110	0.215	Control	1
ACC_neuron_Sample_111	0.198	Control	1
ACC_neuron_Sample_112	0.965	Control	5
ACC_neuron_Sample_114	0.094	Control	1
ACC_neuron_Sample_116	0.092	Control	1
ACC_neuron_Sample_117	0.095	Control	1
ACC_neuron_Sample_119	0.947	SCZ	5
ACC_neuron_Sample_120	0.178	Control	2
ACC_neuron_Sample_121	0.794	SCZ	5
ACC_neuron_Sample_123	0.985	SCZ	5
ACC_neuron_Sample_126	0.551	SCZ	4
ACC_neuron_Sample_127	0.107	Control	1
ACC_neuron_Sample_128	0.016	Control	1
ACC_neuron_Sample_129	0.645	Control	4
ACC_neuron_Sample_130	0.621	Control	4
ACC_neuron_Sample_131	0.358	Control	2
ACC_neuron_Sample_132	0.6	Control	4
ACC_neuron_Sample_133	0.178	Control	1
ACC_neuron_Sample_134	0.319	Control	2
ACC_neuron_Sample_135	0.073	Control	1
ACC_neuron_Sample_136	0.61	Control	4
ACC_neuron_Sample_137	0.063	Control	1
ACC_neuron_Sample_138	0.344	Control	2
ACC_neuron_Sample_139	0.445	Control	3
ACC_neuron_Sample_140	0.853	Control	5
ACC_neuron_Sample_141	0.317	Control	2
ACC_neuron_Sample_142	0.429	Control	3
ACC_neuron_Sample_143	0.114	Control	2
ACC_neuron_Sample_144	0.159	Control	2
ACC_neuron_Sample_145	0.892	Control	5
ACC_neuron_Sample_146	0.522	Control	4
ACC_neuron_Sample_147	0.476	Control	3
ACC_neuron_Sample_148	0.074	Control	1
ACC_neuron_Sample_149	0.19	Control	1
ACC_neuron_Sample_150	0.525	Control	4
ACC_neuron_Sample_151	0.079	Control	1
ACC_neuron_Sample_152	0.439	Control	3
ACC_neuron_Sample_153	0.19	Control	1
ACC_neuron_Sample_154	0.183	Control	2
ACC_neuron_Sample_157	0.437	Control	3
ACC_neuron_Sample_159	0.589	Control	4
ACC_neuron_Sample_160	0.97	Control	5
ACC_neuron_Sample_161	0.576	Control	4
ACC_neuron_Sample_162	0.126	Control	1
ACC_neuron_Sample_164	0.209	Control	2
ACC_neuron_Sample_165	0.026	Control	1
ACC_neuron_Sample_166	0.211	Control	2
ACC_neuron_Sample_167	0.121	Control	1
ACC_neuron_Sample_168	0.589	Control	5
ACC_neuron_Sample_169	0.235	Control	1
ACC_neuron_Sample_170	0.51	Control	3
ACC_neuron_Sample_171	0.258	Control	2
ACC_neuron_Sample_172	0.346	Control	2
ACC_neuron_Sample_174	0.623	Control	4
ACC_neuron_Sample_175	0.48	Control	3
ACC_neuron_Sample_176	0.468	Control	3
ACC_neuron_Sample_177	0.076	Control	1
ACC_neuron_Sample_178	0.793	Control	5
ACC_neuron_Sample_180	0.461	Control	3
ACC_neuron_Sample_181	0.255	Control	2
ACC_neuron_Sample_182	0.152	Control	1
ACC_neuron_Sample_183	0.066	Control	1
ACC_neuron_Sample_184	0.211	Control	2
ACC_neuron_Sample_185	0.203	Control	2
ACC_neuron_Sample_186	0.438	Control	3
ACC_neuron_Sample_187	0.368	Control	2
ACC_neuron_Sample_188	0.066	Control	1
ACC_neuron_Sample_189	0.039	Control	1
ACC_neuron_Sample_190	0.111	Control	2
ACC_neuron_Sample_191	0.273	Control	2
ACC_neuron_Sample_192	0.259	Control	2
ACC_neuron_Sample_193	0.195	Control	2
ACC_neuron_Sample_194	0.293	Control	2
ACC_neuron_Sample_196	0.422	Control	3
ACC_neuron_Sample_197	0.031	Control	1
ACC_neuron_Sample_198	0.122	Control	2
ACC_neuron_Sample_199	0.453	Control	3
ACC_neuron_Sample_200	0.194	Control	1
ACC_neuron_Sample_201	0.821	Control	5
ACC_neuron_Sample_202	0.701	Control	5
ACC_neuron_Sample_203	0.552	Control	4
ACC_neuron_Sample_204	0.254	Control	2
ACC_neuron_Sample_205	0.107	Control	1
ACC_neuron_Sample_206	0.705	SCZ	5
ACC_neuron_Sample_207	0.041	SCZ	1
ACC_neuron_Sample_208	0.312	SCZ	2
ACC_neuron_Sample_209	0.681	SCZ	5
ACC_neuron_Sample_210	0.502	SCZ	3
ACC_neuron_Sample_211	0.519	SCZ	4
ACC_neuron_Sample_212	0.547	SCZ	4
ACC_neuron_Sample_213	0.397	SCZ	3
ACC_neuron_Sample_214	0.81	SCZ	5
ACC_neuron_Sample_215	0.402	SCZ	3
ACC_neuron_Sample_216	0.442	SCZ	3
ACC_neuron_Sample_217	0.392	SCZ	3
ACC_neuron_Sample_218	0.161	SCZ	1
ACC_neuron_Sample_219	0.587	SCZ	4
ACC_neuron_Sample_220	0.64	SCZ	4
ACC_neuron_Sample_221	0.316	SCZ	2
ACC_neuron_Sample_222	0.677	SCZ	5
ACC_neuron_Sample_223	0.718	SCZ	5
ACC_neuron_Sample_224	0.767	SCZ	5
ACC_neuron_Sample_225	0.684	SCZ	5
ACC_neuron_Sample_226	0.739	SCZ	5
ACC_neuron_Sample_227	0.617	SCZ	5
ACC_neuron_Sample_228	0.58	SCZ	5
ACC_neuron_Sample_229	0.426	SCZ	3
ACC_neuron_Sample_230	0.652	SCZ	5
ACC_neuron_Sample_231	0.236	SCZ	2
ACC_neuron_Sample_232	0.334	SCZ	2
ACC_neuron_Sample_233	0.886	SCZ	5
ACC_neuron_Sample_234	0.883	SCZ	5
ACC_neuron_Sample_235	0.731	SCZ	5
ACC_neuron_Sample_236	0.444	SCZ	3
ACC_neuron_Sample_237	0.304	SCZ	2
ACC_neuron_Sample_238	0.668	SCZ	5
ACC_neuron_Sample_239	0.673	SCZ	5
ACC_neuron_Sample_240	0.554	SCZ	4
ACC_neuron_Sample_241	0.653	SCZ	5
ACC_neuron_Sample_242	0.614	SCZ	5
ACC_neuron_Sample_243	0.535	SCZ	4
ACC_neuron_Sample_244	0.692	SCZ	5
ACC_neuron_Sample_245	0.438	SCZ	3
ACC_neuron_Sample_246	0.309	SCZ	2
ACC_neuron_Sample_248	0.776	SCZ	5
ACC_neuron_Sample_249	0.519	SCZ	4
ACC_neuron_Sample_250	0.641	SCZ	5
ACC_neuron_Sample_251	0.673	SCZ	5
ACC_neuron_Sample_252	0.637	SCZ	5
ACC_neuron_Sample_253	0.605	SCZ	4
ACC_neuron_Sample_254	0.597	SCZ	4
ACC_neuron_Sample_255	0.609	SCZ	4
ACC_neuron_Sample_256	0.458	SCZ	3
ACC_neuron_Sample_257	0.603	SCZ	4
ACC_neuron_Sample_258	0.253	SCZ	2
ACC_neuron_Sample_259	0.871	SCZ	5
ACC_neuron_Sample_260	0.912	SCZ	5
ACC_neuron_Sample_261	0.428	SCZ	3
ACC_neuron_Sample_262	0.462	SCZ	3
ACC_neuron_Sample_263	0.637	SCZ	5
ACC_neuron_Sample_264	0.224	SCZ	2
ACC_neuron_Sample_265	0.584	SCZ	4
ACC_neuron_Sample_266	0.529	SCZ	4
ACC_neuron_Sample_267	0.479	SCZ	3
ACC_neuron_Sample_268	0.127	Control	2
ACC_neuron_Sample_272	0.462	Control	3
ACC_neuron_Sample_274	0.589	Control	4
ACC_neuron_Sample_276	0.327	Control	2
ACC_neuron_Sample_278	0.054	Control	1
ACC_neuron_Sample_279	0.395	Control	3
ACC_neuron_Sample_280	0.25	Control	2
ACC_neuron_Sample_283	0.062	Control	1
ACC_neuron_Sample_285	0.252	Control	2
ACC_neuron_Sample_288	0.057	Control	1
ACC_neuron_Sample_289	0.261	Control	1
ACC_neuron_Sample_290	0.311	Control	2
ACC_neuron_Sample_291	0.317	Control	2
ACC_neuron_Sample_292	0.387	Control	3
ACC_neuron_Sample_293	0.578	Control	4
ACC_neuron_Sample_294	0.136	Control	2
ACC_neuron_Sample_295	0.122	Control	1
ACC_neuron_Sample_296	0.007	Control	1
ACC_neuron_Sample_297	0.378	Control	3
ACC_neuron_Sample_301	0.036	Control	1
ACC_neuron_Sample_303	0.109	Control	1
ACC_neuron_Sample_309	0.434	Control	3
ACC_neuron_Sample_311	0.033	Control	1
ACC_neuron_Sample_313	0.352	Control	3
ACC_neuron_Sample_315	0.259	Control	2
ACC_neuron_Sample_316	0.459	Control	3
ACC_neuron_Sample_317	0.463	Control	3
ACC_neuron_Sample_318	0.289	Control	2
ACC_neuron_Sample_321	0.16	Control	2
ACC_neuron_Sample_322	0.458	Control	3
ACC_neuron_Sample_323	0.084	Control	1
ACC_neuron_Sample_324	0.376	Control	3

### Sheet: S3C
TableS3C: Neuronal PFC samples stratified by disease stages using manifold learning.
ID	pseudotime	Dx	disease_stage	PRS
PFC_neuron_Sample_4	0.079	SCZ	2	-0.354443
PFC_neuron_Sample_8	0.747	SCZ	5	0.668127
PFC_neuron_Sample_9	0.768	SCZ	6	1.32258
PFC_neuron_Sample_10	0.658	SCZ	5	1.14257
PFC_neuron_Sample_15	0.413	SCZ	4	0.004097
PFC_neuron_Sample_17	0.957	SCZ	6	0.558489
PFC_neuron_Sample_21	0.551	SCZ	5	-1.31965
PFC_neuron_Sample_24	0.409	SCZ	4	0.819389
PFC_neuron_Sample_26	0.286	SCZ	3	0.114064
PFC_neuron_Sample_31	0.812	SCZ	6	0.424043
PFC_neuron_Sample_32	0.945	SCZ	6	1.00665
PFC_neuron_Sample_36	0.17	Control	2	-1.64612
PFC_neuron_Sample_38	0.148	Control	1	-0.013129
PFC_neuron_Sample_39	0.448	Control	4	-1.09816
PFC_neuron_Sample_40	0.168	Control	1	-1.97478
PFC_neuron_Sample_44	0.137	Control	2	-1.17597
PFC_neuron_Sample_47	0.575	Control	5	-0.992506
PFC_neuron_Sample_54	0.976	Control	6	-0.749185
PFC_neuron_Sample_60	0.295	Control	3	-0.552192
PFC_neuron_Sample_63	0.245	Control	3	-1.97574
PFC_neuron_Sample_65	0.104	Control	1	-1.18333
PFC_neuron_Sample_68	0.095	Control	1	0.507434
PFC_neuron_Sample_75	0.056	Control	1	-0.188083
PFC_neuron_Sample_83	0.867	Control	6	-0.767076
PFC_neuron_Sample_88	0.029	Control	1	-0.350191
PFC_neuron_Sample_89	0.296	Control	3	-0.270101
PFC_neuron_Sample_91	0.148	Control	1	-0.377073
PFC_neuron_Sample_121	0.248	Control	3	-1.62114
PFC_neuron_Sample_122	0.202	Control	1	-0.357493
PFC_neuron_Sample_123	0.088	Control	2	-1.64218
PFC_neuron_Sample_128	0.471	Control	4	-0.958518
PFC_neuron_Sample_131	0.443	Control	4	0.788293
PFC_neuron_Sample_137	0.318	Control	3	-0.520022
PFC_neuron_Sample_142	0.236	Control	3	-0.498075
PFC_neuron_Sample_144	0.68	Control	5	-0.609756
PFC_neuron_Sample_147	0.929	Control	6	-0.796245
PFC_neuron_Sample_148	0.021	Control	1	-1.27945
PFC_neuron_Sample_151	0.201	Control	2	-1.49345
PFC_neuron_Sample_152	0.486	Control	4	-1.44479
PFC_neuron_Sample_153	0.352	Control	3	-0.809481
PFC_neuron_Sample_154	0.861	Control	6	-1.2641
PFC_neuron_Sample_155	0.415	Control	4	-0.727268
PFC_neuron_Sample_157	0.335	Control	3	0.352755
PFC_neuron_Sample_158	0.462	Control	4	-0.512665
PFC_neuron_Sample_162	0.071	Control	1	2.49366
PFC_neuron_Sample_164	0.324	Control	3	-0.687321
PFC_neuron_Sample_165	0.272	Control	3	1.4867
PFC_neuron_Sample_166	0.383	Control	4	-0.082081
PFC_neuron_Sample_168	0.424	Control	4	1.6887
PFC_neuron_Sample_169	0.08	Control	2	1.47271
PFC_neuron_Sample_170	0.856	Control	6	-0.174029
PFC_neuron_Sample_171	0.243	Control	3	-0.703607
PFC_neuron_Sample_174	0.424	Control	4	-0.678305
PFC_neuron_Sample_175	0.779	Control	6	-1.32866
PFC_neuron_Sample_176	0.154	Control	2	-0.210665
PFC_neuron_Sample_178	0.05	Control	1	0.441397
PFC_neuron_Sample_179	0.593	Control	5	-0.424859
PFC_neuron_Sample_181	0.487	Control	4	-1.11095
PFC_neuron_Sample_184	0.654	Control	5	-0.181691
PFC_neuron_Sample_185	0.2	Control	1	-0.348483
PFC_neuron_Sample_188	0.391	Control	4	-1.17378
PFC_neuron_Sample_189	0.257	Control	3	-1.43832
PFC_neuron_Sample_192	0.153	Control	1	0.554707
PFC_neuron_Sample_194	0.164	Control	2	0.010691
PFC_neuron_Sample_195	0.883	Control	6	-1.44722
PFC_neuron_Sample_197	0.026	Control	2	-0.938151
PFC_neuron_Sample_199	0.451	Control	4	-1.38687
PFC_neuron_Sample_202	0.056	Control	2	0.414607
PFC_neuron_Sample_203	0.787	Control	6	-0.379129
PFC_neuron_Sample_208	0.579	Control	5	-0.762373
PFC_neuron_Sample_216	0.854	Control	6	-0.793152
PFC_neuron_Sample_217	0.306	Control	3	-0.503516
PFC_neuron_Sample_219	0.133	Control	2	-0.286784
PFC_neuron_Sample_221	0.198	Control	2	-2.41026
PFC_neuron_Sample_228	0.093	Control	2	-0.142475
PFC_neuron_Sample_229	0.072	Control	2	0.096112
PFC_neuron_Sample_231	0.887	Control	6	-0.73069
PFC_neuron_Sample_235	0.99	SCZ	6	1.18148
PFC_neuron_Sample_237	0.734	SCZ	5	1.50192
PFC_neuron_Sample_238	0.153	SCZ	2	1.1208
PFC_neuron_Sample_240	0.404	SCZ	4	0.65442
PFC_neuron_Sample_242	1	SCZ	6	1.91339
PFC_neuron_Sample_243	0.47	SCZ	4	0.635859
PFC_neuron_Sample_244	0.456	SCZ	4	1.92924
PFC_neuron_Sample_245	0.296	SCZ	3	1.51356
PFC_neuron_Sample_248	0.494	SCZ	4	0.665467
PFC_neuron_Sample_253	0.562	SCZ	5	0.919743
PFC_neuron_Sample_256	0.778	SCZ	6	0.995063
PFC_neuron_Sample_258	0.339	SCZ	3	0.418688
PFC_neuron_Sample_259	0.839	SCZ	6	0.781607
PFC_neuron_Sample_260	0.943	SCZ	6	0.265211
PFC_neuron_Sample_261	0.239	SCZ	3	-1.47811
PFC_neuron_Sample_263	0.339	SCZ	3	0.721384
PFC_neuron_Sample_265	0.513	SCZ	4	1.11909
PFC_neuron_Sample_266	0.99	SCZ	6	-0.163349
PFC_neuron_Sample_267	0.44	SCZ	4	1.82534
PFC_neuron_Sample_268	0.509	SCZ	4	2.21073
PFC_neuron_Sample_270	0.667	SCZ	5	1.73286
PFC_neuron_Sample_275	0.529	SCZ	4	0.778264
PFC_neuron_Sample_276	0.78	SCZ	6	1.43265
PFC_neuron_Sample_278	0.412	SCZ	4	1.09194
PFC_neuron_Sample_279	0.704	SCZ	5	1.34109
PFC_neuron_Sample_281	0.401	SCZ	4	-0.245391
PFC_neuron_Sample_284	0.384	SCZ	3	0.084571
PFC_neuron_Sample_286	0.472	SCZ	4	0.904799
PFC_neuron_Sample_288	0.708	SCZ	5	0.17261
PFC_neuron_Sample_289	0.48	SCZ	4	0.438713
PFC_neuron_Sample_292	0.607	SCZ	5	-1.04704
PFC_neuron_Sample_293	0.659	SCZ	5	1.65326
PFC_neuron_Sample_296	0.5	SCZ	4	0.737262
PFC_neuron_Sample_297	0.87	SCZ	6	1.19954
PFC_neuron_Sample_298	0.635	SCZ	5	-0.022327
PFC_neuron_Sample_299	0.443	SCZ	4	2.08491
PFC_neuron_Sample_300	0.502	SCZ	4	0.955183
PFC_neuron_Sample_301	0.324	SCZ	3	0.585767
PFC_neuron_Sample_307	0.586	Control	5	0.3687
PFC_neuron_Sample_309	0.293	Control	3	-2.00209
PFC_neuron_Sample_312	0.214	Control	2	0.601419
PFC_neuron_Sample_316	0.268	Control	3	-0.397788
PFC_neuron_Sample_318	0.305	Control	3	-0.612653
PFC_neuron_Sample_320	0.106	Control	2	-1.72264
PFC_neuron_Sample_321	0.174	Control	1	-1.36569
PFC_neuron_Sample_322	0.274	Control	3	-1.34343
PFC_neuron_Sample_323	0.159	Control	2	0.449833
PFC_neuron_Sample_325	0.141	Control	2	-0.456407
PFC_neuron_Sample_326	0.227	Control	3	-2.95558
PFC_neuron_Sample_327	0.26	Control	3	1.19609
PFC_neuron_Sample_328	0.179	Control	2	-0.021455
PFC_neuron_Sample_330	0.305	Control	3	-0.692731
PFC_neuron_Sample_334	0.117	Control	2	1.33191
PFC_neuron_Sample_336	0.325	Control	3	0.876496
PFC_neuron_Sample_342	0.094	Control	2	-0.697178
PFC_neuron_Sample_344	0.411	Control	4	-1.50095
PFC_neuron_Sample_346	0.061	Control	2	-1.40323
PFC_neuron_Sample_347	0.463	Control	4	-0.228653
PFC_neuron_Sample_348	0.183	Control	2	0.482193
PFC_neuron_Sample_349	0.297	Control	3	-0.231007
PFC_neuron_Sample_352	0.037	Control	1	-1.70302
PFC_neuron_Sample_353	0.297	Control	3	-1.08703
PFC_neuron_Sample_354	0.048	Control	1	-1.86028

### Sheet: S3D
TableS3D: Neuronal ACC samples stratified by disease stages using manifold learning
ID	pseudotime	Dx	disease_stage	PRS
ACC_neuron_Sample_1	0	Control	1	-0.545854
ACC_neuron_Sample_2	0.639	Control	5	0.507434
ACC_neuron_Sample_3	0.666	SCZ	5	-0.590932
ACC_neuron_Sample_4	0.104	Control	2	-0.809481
ACC_neuron_Sample_9	0.248	Control	1	0.715577
ACC_neuron_Sample_14	0.328	Control	2	-0.013129
ACC_neuron_Sample_21	0.049	Control	1	-1.44479
ACC_neuron_Sample_24	0.788	Control	5	-1.27945
ACC_neuron_Sample_29	0.06	Control	1	-1.64612
ACC_neuron_Sample_31	0.122	Control	2	-1.17597
ACC_neuron_Sample_33	0.238	Control	2	-0.609756
ACC_neuron_Sample_39	0.195	Control	1	-0.357493
ACC_neuron_Sample_40	1	SCZ	5	0.270621
ACC_neuron_Sample_47	0.427	SCZ	3	0.004097
ACC_neuron_Sample_51	0.712	SCZ	5	0.114064
ACC_neuron_Sample_53	0.403	SCZ	3	0.819389
ACC_neuron_Sample_56	0.593	SCZ	4	-0.340029
ACC_neuron_Sample_65	0.056	Control	1	-0.992506
ACC_neuron_Sample_66	0.18	Control	1	-0.270101
ACC_neuron_Sample_68	0.085	SCZ	1	-1.82632
ACC_neuron_Sample_74	0.335	SCZ	2	1.93613
ACC_neuron_Sample_75	0.04	Control	1	0.31651
ACC_neuron_Sample_77	0.237	Control	2	-1.18333
ACC_neuron_Sample_78	0.099	SCZ	1	-0.191353
ACC_neuron_Sample_82	0.159	Control	2	-1.09816
ACC_neuron_Sample_88	0.148	Control	2	0.114064
ACC_neuron_Sample_89	0.133	Control	2	-0.188083
ACC_neuron_Sample_94	0.021	Control	1	-0.377073
ACC_neuron_Sample_96	0.424	Control	2	-0.498075
ACC_neuron_Sample_98	0.443	Control	3	-0.958518
ACC_neuron_Sample_102	0.54	SCZ	4	0.424043
ACC_neuron_Sample_104	0.554	SCZ	4	0.563802
ACC_neuron_Sample_111	0.198	Control	1	-0.520022
ACC_neuron_Sample_117	0.095	Control	1	-1.62114
ACC_neuron_Sample_120	0.178	Control	2	-0.749185
ACC_neuron_Sample_128	0.016	Control	1	-0.552192
ACC_neuron_Sample_129	0.645	Control	4	0.596497
ACC_neuron_Sample_130	0.621	Control	4	0.303023
ACC_neuron_Sample_132	0.6	Control	4	0.010691
ACC_neuron_Sample_136	0.61	Control	4	-0.142475
ACC_neuron_Sample_140	0.853	Control	5	1.4867
ACC_neuron_Sample_141	0.317	Control	2	-0.210665
ACC_neuron_Sample_143	0.114	Control	2	-0.762373
ACC_neuron_Sample_145	0.892	Control	5	-0.348483
ACC_neuron_Sample_147	0.476	Control	3	-0.082081
ACC_neuron_Sample_149	0.19	Control	1	-0.503516
ACC_neuron_Sample_152	0.439	Control	3	-0.174029
ACC_neuron_Sample_153	0.19	Control	1	-0.966185
ACC_neuron_Sample_154	0.183	Control	2	-1.44722
ACC_neuron_Sample_157	0.437	Control	3	-1.38687
ACC_neuron_Sample_160	0.97	Control	5	-0.73069
ACC_neuron_Sample_161	0.576	Control	4	-1.32866
ACC_neuron_Sample_162	0.126	Control	1	-1.11095
ACC_neuron_Sample_165	0.026	Control	1	2.49366
ACC_neuron_Sample_167	0.121	Control	1	0.907958
ACC_neuron_Sample_169	0.235	Control	1	-0.772254
ACC_neuron_Sample_172	0.346	Control	2	-0.687321
ACC_neuron_Sample_175	0.48	Control	3	0.096112
ACC_neuron_Sample_177	0.076	Control	1	1.47271
ACC_neuron_Sample_178	0.793	Control	5	-0.678305
ACC_neuron_Sample_181	0.255	Control	2	0.554707
ACC_neuron_Sample_182	0.152	Control	1	-2.85915
ACC_neuron_Sample_185	0.203	Control	2	-0.512665
ACC_neuron_Sample_186	0.438	Control	3	-2.41026
ACC_neuron_Sample_192	0.259	Control	2	-0.286784
ACC_neuron_Sample_197	0.031	Control	1	1.6887
ACC_neuron_Sample_198	0.122	Control	2	-0.938151
ACC_neuron_Sample_199	0.453	Control	3	0.414607
ACC_neuron_Sample_200	0.194	Control	1	-1.43832
ACC_neuron_Sample_202	0.701	Control	5	0.538494
ACC_neuron_Sample_205	0.107	Control	1	-0.424859
ACC_neuron_Sample_208	0.312	SCZ	2	-0.022327
ACC_neuron_Sample_209	0.681	SCZ	5	0.995063
ACC_neuron_Sample_210	0.502	SCZ	3	1.03206
ACC_neuron_Sample_211	0.519	SCZ	4	1.4167
ACC_neuron_Sample_214	0.81	SCZ	5	0.927984
ACC_neuron_Sample_216	0.442	SCZ	3	-1.47811
ACC_neuron_Sample_217	0.392	SCZ	3	1.88157
ACC_neuron_Sample_221	0.316	SCZ	2	-0.163349
ACC_neuron_Sample_223	0.718	SCZ	5	1.82534
ACC_neuron_Sample_225	0.684	SCZ	5	-0.976848
ACC_neuron_Sample_232	0.334	SCZ	2	1.5731
ACC_neuron_Sample_235	0.731	SCZ	5	1.34109
ACC_neuron_Sample_237	0.304	SCZ	2	-0.245391
ACC_neuron_Sample_238	0.668	SCZ	5	0.725013
ACC_neuron_Sample_239	0.673	SCZ	5	-0.014074
ACC_neuron_Sample_245	0.438	SCZ	3	1.15818
ACC_neuron_Sample_246	0.309	SCZ	2	0.904799
ACC_neuron_Sample_248	0.776	SCZ	5	-0.582911
ACC_neuron_Sample_249	0.519	SCZ	4	-0.610604
ACC_neuron_Sample_250	0.641	SCZ	5	0.671561
ACC_neuron_Sample_251	0.673	SCZ	5	2.15113
ACC_neuron_Sample_252	0.637	SCZ	5	0.17261
ACC_neuron_Sample_253	0.605	SCZ	4	0.438713
ACC_neuron_Sample_255	0.609	SCZ	4	1.65326
ACC_neuron_Sample_256	0.458	SCZ	3	1.63812
ACC_neuron_Sample_258	0.253	SCZ	2	-0.138193
ACC_neuron_Sample_259	0.871	SCZ	5	-1.04704
ACC_neuron_Sample_260	0.912	SCZ	5	1.91339
ACC_neuron_Sample_263	0.637	SCZ	5	0.282132
ACC_neuron_Sample_264	0.224	SCZ	2	1.00772
ACC_neuron_Sample_266	0.529	SCZ	4	0.974696
ACC_neuron_Sample_267	0.479	SCZ	3	2.08491
ACC_neuron_Sample_268	0.127	Control	2	-1.70983
ACC_neuron_Sample_274	0.589	Control	4	0.3687
ACC_neuron_Sample_276	0.327	Control	2	-2.00209
ACC_neuron_Sample_278	0.054	Control	1	0.601419
ACC_neuron_Sample_279	0.395	Control	3	-0.082112
ACC_neuron_Sample_283	0.062	Control	1	-0.397788
ACC_neuron_Sample_285	0.252	Control	2	-0.612653
ACC_neuron_Sample_288	0.057	Control	1	-1.72264
ACC_neuron_Sample_289	0.261	Control	1	-1.36569
ACC_neuron_Sample_290	0.311	Control	2	-1.34343
ACC_neuron_Sample_291	0.317	Control	2	0.449833
ACC_neuron_Sample_292	0.387	Control	3	-0.456407
ACC_neuron_Sample_293	0.578	Control	4	-2.95558
ACC_neuron_Sample_294	0.136	Control	2	1.19609
ACC_neuron_Sample_295	0.122	Control	1	-0.021455
ACC_neuron_Sample_297	0.378	Control	3	-0.692731
ACC_neuron_Sample_301	0.036	Control	1	1.33191
ACC_neuron_Sample_303	0.109	Control	1	0.876496
ACC_neuron_Sample_309	0.434	Control	3	-0.146464
ACC_neuron_Sample_311	0.033	Control	1	-0.697178
ACC_neuron_Sample_313	0.352	Control	3	-1.50095
ACC_neuron_Sample_315	0.259	Control	2	-1.40323
ACC_neuron_Sample_316	0.459	Control	3	-0.228653
ACC_neuron_Sample_317	0.463	Control	3	0.482193
ACC_neuron_Sample_318	0.289	Control	2	-0.231007
ACC_neuron_Sample_321	0.16	Control	2	-1.70302
ACC_neuron_Sample_322	0.458	Control	3	-0.121437
ACC_neuron_Sample_323	0.084	Control	1	-1.08703
ACC_neuron_Sample_324	0.376	Control	3	-1.86028
